# Infant malnutrition in low- and middle-income countries: assessment and prevalence of small and nutritionally at-risk infants aged under 6 months in 54 Demographic & Health Survey datasets

**DOI:** 10.1101/2021.12.23.21268306

**Authors:** Marko Kerac, Philip T James, Marie G McGrath, Eilise Brennan, Charles Opondo, Severine Frison

**Author notes:** Corresponding author: Philip T James, Emergency Nutrition Network, Oxford, UK.

## Abstract

**Background:** There is increasing global focus on malnutrition in infants aged under 6 months (u6m) but evidence on how best to identify and manage at-risk individuals is sparse. Our objectives were to: explore data quality of commonly used anthropometric indicators; describe prevalence and disease burden of infant u6m malnutrition; compare wasting and underweight as measures of malnutrition by determining the strength and consistency of associations with biologically plausible risk factors.

**Methods:** We performed a cross-sectional secondary analysis of Demographic and Health Survey (DHS) datasets, focussing on infants u6m. We calculated underweight (low weight-for-age), wasting (low weight-for-length), stunting (low length-for-age), and concurrent wasting and stunting. We explored data quality by recording extreme (flagged, as per standard criteria) or missing values. We calculated the population-weighted prevalence of each type of malnutrition and extrapolated the burden to all low- and middle-income countries (LMICs). We explored associations between infant, maternal and household risk factors with underweight and wasting using logistic regression models.

**Results:** We analysed 54 DHS surveys. Data quality in terms of refusals and missingness was similar for both weight and length. There were more extreme (flagged) values for length-based measures (6.1% flagged for weight-for-length, 4.8% for length-for-age) than for weight-for-age (1.0% flagged). Overall, 20.1% of infants (95% CI: 19.5, 20.7) were underweight, 21.3% (95% CI: 20.7, 22.3) were wasted, 17.6% (95% CI: 17.0, 18.2) were stunted, and 2.0% (95% CI: 1.8, 2.2) were concurrently wasted and stunted. This corresponds to an estimated burden in LMICs of 23.8m underweight infants, 24.5m wasted infants, 21.5m stunted infants and 2.2m concurrently wasted and stunted. Logistic regression models showed that numerous risk factors were associated with wasting and underweight. Effect sizes of risk factors tended to be stronger and more consistently associated with underweight compared to wasting.

**Conclusion:** Malnutrition in infants u6m is a major problem in LMICs. This is true whether assessed by underweight, wasting or stunting. Our data build on other evidence suggesting that underweight may be a better anthropometric case definition than wasting: data quality is better when length is not involved; biologically plausible risk factors are better reflected by an infant being underweight. Future research, ideally from intervention trials, should further explore how best to identify malnourished (small and nutritionally at-risk) infants u6m. For now, treatment programmes should note that many factors might underlie problems in this age group: services should thus consider how to address maternal health and wider social circumstances as well as caring for infants themselves.
