## Supplemental File 1 for "Infant malnutrition in low- and middle-income countries: assessment and prevalence of small and nutritionally at-risk infants aged under 6 months in 54 Demographic & Health Survey datasets"

### Sheet: Country and regional summary
Country (year)	N	Severe Underweight WAZ <-3		Moderate Underweight		Global Underweight		N	Severe Wasting		Moderate wasting		Global wasting		N	Severe Stunting		Moderate Stunting		Global Stunting		N	WaSt
		%	[95% CI]	%	[95% CI]	%	[95% CI]		%	[95% CI]	%	[95% CI]	%	[95% CI]		%	[95% CI]	%	[95% CI]	%	[95% CI]		%	[95% CI]
West and Central Africa	13680	6.2	[5.6,7.0]	8	[7.3,8.8]	14.3	[13.2,15.3]	12683	8.2	[7.4,9.1]	9.2	[8.4,10.0]	17.4	[16.4,18.5]	13012	6.8	[6.1,7.5]	7	[6.4,7.7]	13.8	[12.9,14.8]	12403	1.3	[1.0,1.7]
Burkina Faso (2010)	755	6.9	[4.7,9.9]	11.3	[9.1,14.0]	18.2	[15.0,21.9]	706	11.2	[9.0,13.9]	13.7	[11.3,16.6]	24.9	[21.6,28.5]	726	6.2	[4.6,8.4]	7	[5.1,9.7]	13.2	[10.7,16.4]	698	2.1	[1.1,4.1]
Cameroon (2011)	564	3.5	[2.0,6.1]	4.1	[2.5,6.5]	7.6	[5.3,10.7]	526	3.4	[2.0,5.6]	6.9	[4.8,9.8]	10.3	[7.8,13.5]	537	6.1	[3.6,10.1]	9.4	[7.0,12.5]	15.5	[11.5,20.4]	517	0.4	[0.1,1.6]
Chad (2014/5)	1164	5.8	[4.1,8.3]	7.4	[5.8,9.4]	13.2	[10.8,16.0]	1106	6.6	[4.8,9.0]	10.3	[8.5,12.5]	17	[14.4,19.8]	1103	5	[3.7,6.9]	5.6	[4.2,7.4]	10.6	[8.5,13.2]	1076	1.7	[1.0,3.1]
Congo (2011/2)	504	1.7	[0.7,4.2]	4.9	[2.9,8.3]	6.6	[4.2,10.3]	493	2.4	[1.2,4.8]	4.3	[2.1,8.5]	6.7	[4.0,10.9]	500	2.7	[1.6,4.7]	4.7	[3.0,7.4]	7.4	[5.3,10.4]	492	0.1	[0.0,0.4]
DRC (2013/4)	1012	3.4	[2.2,5.1]	7	[5.2,9.3]	10.3	[8.1,13.2]	946	5.1	[3.4,7.6]	7.8	[5.7,10.6]	12.9	[10.1,16.4]	971	8.8	[6.5,11.9]	8.5	[6.5,11.0]	17.3	[14.1,21.0]	929	1	[0.5,2.2]
Gambia (2013)	426	6.3	[4.0,10.0]	7.6	[5.1,11.2]	14	[10.2,18.8]	368	9.1	[5.2,15.6]	7.4	[4.9,11.0]	16.5	[11.1,23.7]	391	10.2	[7.1,14.5]	9.1	[5.6,14.2]	19.3	[14.1,25.9]	364	0.4	[0.1,1.6]
Ghana (2014)	314	1.2	[0.4,3.2]	2.3	[1.2,4.2]	3.4	[1.9,6.0]	310	1.4	[0.5,3.8]	5.5	[3.5,8.6]	7	[4.6,10.5]	317	5.1	[2.2,11.2]	3.3	[1.7,6.6]	8.4	[5.0,13.9]	310	0.5	[0.1,3.4]
Guinea (2012)	395	3.7	[2.2,6.1]	6.5	[4.4,9.4]	10.2	[7.5,13.8]	375	7.4	[5.0,10.8]	5.7	[3.6,9.0]	13.1	[9.7,17.4]	376	3.9	[2.3,6.4]	7.5	[4.7,11.8]	11.4	[8.0,15.9]	365	0.5	[0.1,1.7]
Ivory Coast (2011/2)	395	5	[3.0,8.4]	9.2	[6.2,13.6]	14.3	[10.3,19.4]	380	6.3	[4.0,9.8]	8.7	[5.6,13.3]	15	[11.1,20.0]	379	6.5	[4.1,10.2]	9.4	[6.5,13.5]	15.9	[12.1,20.7]	374	0.6	[0.1,2.3]
Liberia (2013)	341	1.5	[0.6,4.0]	4.1	[2.1,7.8]	5.6	[3.3,9.4]	328	2.5	[1.2,4.9]	3.9	[1.8,8.1]	6.4	[3.7,10.7]	334	3.4	[1.6,6.9]	5.8	[3.3,9.9]	9.2	[5.9,13.9]	323	0.4	[0.1,1.6]
Mali (2012/3)	389	6.5	[4.0,10.2]	8.8	[6.2,12.3]	15.3	[11.5,20.0]	341	10.3	[7.4,14.4]	9.9	[6.6,14.5]	20.2	[15.4,26.1]	334	5.9	[3.7,9.3]	9.1	[6.0,13.5]	15	[11.0,20.1]	317	1.8	[0.5,6.0]
Niger (2012)	590	9.3	[6.9,12.4]	10.5	[8.1,13.5]	19.8	[16.3,23.9]	537	8.3	[5.4,12.6]	12.1	[9.3,15.5]	20.4	[16.3,25.2]	557	8.7	[6.1,12.3]	9.8	[7.5,12.8]	18.5	[15.1,22.5]	529	2.5	[1.3,4.7]
Nigeria (2013)	2880	9.8	[8.4,11.3]	11.4	[10.1,12.9]	21.2	[19.2,23.3]	2550	12.5	[10.9,14.3]	12.1	[10.6,13.8]	24.6	[22.5,26.8]	2663	8.8	[7.6,10.2]	7.9	[6.7,9.2]	16.7	[15.1,18.4]	2458	1.8	[1.3,2.6]
Senegal (2017)	1118	2	[1.3,3.3]	1.9	[1.2,2.9]	3.9	[2.9,5.3]	1116	2.7	[1.7,4.1]	4.4	[3.3,5.8]	7	[5.5,8.9]	1118	2.3	[1.4,3.7]	2.4	[1.5,4.0]	4.7	[3.4,6.6]	1106	0.2	[0.0,0.6]
Sierra Leone (2013)	460	7.2	[4.7,10.9]	6.3	[4.3,9.2]	13.6	[9.9,18.3]	388	4.9	[3.0,7.8]	4.9	[3.1,7.7]	9.8	[6.8,13.8]	410	14	[10.6,18.2]	10.9	[7.6,15.5]	24.9	[20.1,30.5]	359	2.5	[1.1,5.8]
Togo (2013/4)	291	4.2	[2.2,8.0]	8.4	[5.6,12.4]	12.6	[9.0,17.4]	283	3.2	[1.6,6.2]	6	[3.5,10.0]	9.2	[6.2,13.5]	288	4.9	[2.7,8.9]	10.5	[7.2,15.2]	15.4	[11.3,20.8]	281	0.9	[0.3,3.3]
East and Southern Africa	8640	3.1	[2.4,3.9]	5.6	[4.6,6.7]	8.7	[7.4,10.1]	8046	3.9	[3.1,4.9]	6.1	[5.1,7.4]	10	[8.7,11.6]	8264	6.3	[5.4,7.4]	7.9	[6.9,9.2]	14.3	[12.8,15.8]	7926	0.7	[0.4,1.1]
Angola (2016/6)	806	2.8	[1.5,5.1]	6.8	[4.9,9.5]	9.6	[6.9,13.4]	779	1.4	[0.8,2.4]	3.2	[1.8,5.8]	4.6	[2.9,7.1]	787	5.4	[3.1,9.1]	6.3	[4.6,8.6]	11.7	[8.7,15.4]	756	0.1	[0.0,0.5]
Burundi (2016/7)	624	2.6	[1.4,4.6]	5.4	[3.8,7.7]	8	[5.9,10.7]	616	0.9	[0.4,2.3]	3.2	[1.9,5.2]	4.1	[2.6,6.2]	623	3	[1.8,5.1]	10.7	[8.4,13.5]	13.7	[10.9,17.0]	616	0.2	[0.0,1.0]
Comoros (2012)	307	10.4	[6.9,15.5]	4.7	[2.5,8.5]	15.1	[10.9,20.4]	246	10.1	[6.6,15.3]	7.8	[4.7,12.6]	17.9	[13.3,23.8]	266	6.4	[3.3,11.9]	9.8	[6.2,15.2]	16.2	[11.1,22.9]	235	2.2	[0.8,6.4]
Ethiopia (2016)	1012	3	[1.8,5.0]	6	[4.0,8.8]	9	[6.5,12.2]	936	5.8	[4.1,8.1]	9.4	[7.1,12.4]	15.2	[12.3,18.6]	949	3.9	[2.3,6.4]	6.3	[4.3,9.1]	10.2	[7.6,13.4]	917	0.5	[0.1,1.6]
Gabon (2012)	405	1.7	[0.9,3.1]	4.9	[2.7,8.8]	6.6	[4.1,10.4]	361	1.9	[0.9,4.3]	3.6	[1.4,8.6]	5.5	[2.9,10.1]	374	5.4	[3.4,8.2]	5.8	[3.2,10.4]	11.2	[7.6,16.1]	352	0	[0.0,0.0]
Kenya (2014)	1798	1.7	[1.1,2.6]	4.2	[3.0,5.9]	5.9	[4.5,7.7]	1717	1.6	[1.0,2.4]	2.4	[1.7,3.4]	4	[3.0,5.3]	1752	5.4	[4.1,7.1]	7.3	[5.8,9.1]	12.7	[10.7,15.0]	1703	0.8	[0.4,1.8]
Lesotho (2014)	176	0.7	[0.2,3.0]	2	[0.7,5.2]	2.7	[1.2,6.0]	163	0.9	[0.2,3.5]	3.5	[1.6,7.7]	4.4	[2.2,8.7]	170	6.9	[3.8,12.0]	11.7	[7.2,18.6]	18.6	[12.9,26.1]	161	0.5	[0.1,3.7]
Malawi (2015/6)	511	2.2	[0.9,5.4]	3.6	[1.9,7.0]	5.8	[3.4,9.7]	499	1.4	[0.5,3.9]	2.6	[1.4,4.7]	4	[2.3,6.7]	496	4.7	[2.7,8.1]	9.1	[6.4,12.7]	13.8	[10.2,18.4]	484	0.2	[0.0,1.5]
Mozambique (2011)	1055	7.8	[5.7,10.5]	8.4	[6.6,10.7]	16.2	[13.4,19.4]	954	4.8	[3.0,7.4]	6.5	[4.9,8.5]	11.3	[8.7,14.4]	999	16.8	[13.7,20.5]	14.3	[11.5,17.6]	31.1	[27.1,35.5]	936	2.2	[1.1,4.1]
Namibia (2013)	256	2.7	[1.3,5.2]	3.3	[1.6,6.6]	5.9	[3.6,9.6]	239	7.3	[4.3,12.2]	5.1	[2.9,8.9]	12.5	[8.5,18.0]	245	4.4	[2.5,7.7]	7.1	[4.2,11.7]	11.5	[7.9,16.5]	235	0.4	[0.0,2.5]
Rwanda (2014/5)	347	1.8	[0.7,4.4]	2.5	[1.2,5.2]	4.3	[2.4,7.5]	329	1.9	[0.9,4.1]	3.8	[2.1,6.7]	5.7	[3.6,8.9]	341	6.3	[4.2,9.4]	9.2	[6.4,13.1]	15.5	[11.7,20.2]	328	0	[0.0,0.0]
Sao Tome and Principe (2008/9)	167	10.9	[5.5,20.5]	14.6	[9.3,22.2]	25.5	[17.6,35.4]	123	6.4	[3.0,13.3]	4.1	[1.8,8.9]	10.5	[6.2,17.4]	144	33.6	[24.3,44.5]	13	[8.1,20.3]	46.6	[36.9,56.7]	114	3.9	[1.4,10.5]
Tanzania (2015/6)	1025	1.1	[0.6,2.0]	2.3	[1.5,3.6]	3.4	[2.4,4.9]	978	4.1	[3.0,5.7]	5.4	[3.9,7.3]	9.5	[7.6,11.8]	1009	2.5	[1.6,3.7]	4.3	[3.2,5.9]	6.8	[5.3,8.6]	975	0.7	[0.3,1.6]
Uganda (2016)	485	2.8	[1.4,5.3]	3.5	[2.1,5.7]	6.2	[4.2,9.2]	468	4.7	[3.0,7.2]	3	[1.7,5.2]	7.7	[5.4,10.8]	481	3.9	[2.2,6.8]	4.4	[2.8,6.9]	8.3	[5.9,11.6]	464	0.2	[0.0,1.6]
Zambia (2013/4)	1185	1.7	[1.0,2.8]	5.4	[4.0,7.2]	7.1	[5.5,9.1]	1041	3.6	[2.5,5.1]	4.8	[3.5,6.5]	8.4	[6.7,10.5]	1083	7.2	[5.5,9.4]	9	[7.1,11.4]	16.2	[13.7,19.1]	1031	0.1	[0.0,0.4]
Zimbabwe (2015)	563	0.9	[0.4,2.2]	2.1	[1.0,4.5]	3.1	[1.7,5.6]	527	2.2	[1.1,4.5]	2.8	[1.6,4.8]	5.1	[3.3,7.8]	553	5.5	[3.7,8.0]	6	[4.2,8.4]	11.5	[8.8,14.8]	524	0	[0.0,0.0]
Americas	4957	2.3	[1.8,3.0]	4.7	[4.0,5.6]	7	[6.1,8.1]	4832	1.1	[0.6,1.8]	2	[1.6,2.6]	3.1	[2.4,3.9]	4896	5.4	[4.6,6.3]	11.4	[10.2,12.6]	16.8	[15.4,18.2]	4815	0.2	[0.1,0.5]
Bolivia (2008)	766	2.5	[1.5,4.1]	5.1	[3.7,7.2]	7.6	[5.7,10.1]	739	1.7	[0.9,3.2]	2.7	[1.7,4.4]	4.5	[3.0,6.5]	756	4.9	[3.4,7.1]	8.6	[6.5,11.3]	13.5	[10.9,16.8]	736	0.3	[0.1,1.3]
Dominican Republic (2013)	298	0.9	[0.3,2.5]	3.5	[1.6,7.2]	4.4	[2.3,8.1]	288	3.4	[0.9,11.8]	3.8	[1.7,8.4]	7.2	[3.5,14.5]	297	3	[1.6,5.6]	7.7	[4.6,12.5]	10.7	[7.2,15.7]	288	0	[0.0,0.0]
Guatemala (2014/5)	1165	3.4	[2.3,5.1]	4.2	[3.2,5.5]	7.6	[6.1,9.6]	1155	0.2	[0.1,0.9]	0.7	[0.3,1.4]	0.9	[0.5,1.7]	1162	9.5	[7.7,11.6]	20	[17.4,22.8]	29.5	[26.6,32.6]	1151	0	[0.0,0.0]
Guyana (2009)	135	11.4	[4.0,28.2]	9.8	[5.1,18.1]	21.2	[12.0,34.5]	93	7.2	[2.8,17.6]	4.9	[1.6,14.1]	12.1	[5.9,23.4]	106	11.9	[6.0,22.5]	14	[7.6,24.4]	25.9	[16.1,39.0]	90	0	[0.0,0.0]
Haiti (2016/7)	701	0.8	[0.3,2.0]	4.9	[3.2,7.6]	5.8	[3.9,8.5]	673	2.4	[1.3,4.4]	5.7	[3.9,8.1]	8.1	[5.9,10.9]	684	4.7	[2.6,8.4]	4.5	[2.9,6.8]	9.2	[6.3,13.1]	667	0.2	[0.0,1.1]
Honduras (2011/2)	1070	3	[1.7,5.2]	5.3	[3.8,7.5]	8.4	[6.2,11.1]	1064	0.9	[0.4,1.8]	2.2	[1.3,3.4]	3.1	[2.0,4.7]	1069	4	[2.5,6.3]	11	[8.9,13.5]	15	[12.4,18.0]	1063	0.7	[0.4,1.4]
Peru (2012)	822	2.2	[1.2,3.9]	5	[3.4,7.2]	7.2	[5.2,9.8]	820	0	[0.0,0.2]	0.5	[0.2,1.5]	0.6	[0.2,1.5]	822	3.8	[2.5,5.7]	10.1	[7.8,13.0]	13.9	[11.2,17.1]	820	0.4	[0.1,1.3]
South East Asia + Western Pacific	24388	11.2	[10.7,11.8]	16.1	[15.4,16.9]	27.3	[26.4,28.3]	21772	12.8	[12.1,13.6]	16.1	[15.2,17.0]	28.9	[27.9,30.0]	22938	9.4	[8.9,10.0]	10.2	[9.5,11.0]	19.7	[18.8,20.5]	21273	3	[2.7,3.3]
Bangladesh (2014)	625	5.6	[3.7,8.3]	13.7	[10.4,17.9]	19.3	[15.3,23.9]	563	5.3	[3.7,7.6]	14.9	[10.7,20.3]	20.2	[15.5,25.8]	581	3.8	[2.4,6.1]	10.4	[6.7,15.6]	14.2	[10.2,19.3]	560	1.9	[1.0,3.5]
Cambodia (2014)	463	5.7	[3.6,9.1]	9.6	[6.9,13.2]	15.3	[11.9,19.5]	424	5.4	[3.3,8.6]	7.3	[4.6,11.4]	12.7	[9.1,17.5]	439	6.9	[4.6,10.4]	8.9	[6.1,12.9]	15.8	[12.0,20.7]	424	0.5	[0.1,2.0]
India (2015/5)	21707	12.5	[11.9,13.2]	17	[16.3,17.7]	29.5	[28.6,30.4]	19478	14.4	[13.6,15.2]	16.7	[16.0,17.4]	31.1	[30.1,32.1]	20560	10.6	[10.0,11.2]	10.4	[9.9,11.0]	21	[20.2,21.8]	19019	3.3	[2.9,3.7]
Maldives (2009)	287	6.6	[3.9,11.0]	10.9	[7.8,15.1]	17.6	[12.8,23.6]	229	6	[3.5,10.0]	10	[5.8,16.6]	15.9	[10.9,22.7]	241	8.6	[5.2,13.9]	8.5	[5.4,13.1]	17.1	[12.3,23.1]	228	2.5	[0.8,7.8]
Myanmar (2015/6)	423	1.8	[0.8,3.9]	6.6	[4.3,10.1]	8.4	[5.8,12.1]	401	3.9	[2.2,7.1]	8.8	[5.8,13.0]	12.7	[9.0,17.6]	403	2.3	[1.2,4.7]	5.4	[3.2,9.1]	7.7	[5.1,11.6]	397	0.3	[0.0,1.8]
Nepal (2016)	232	3	[1.3,6.7]	6.5	[3.9,10.5]	9.5	[6.2,14.3]	227	5.6	[3.2,9.8]	9.6	[5.9,15.3]	15.2	[10.5,21.5]	229	2.9	[1.2,6.5]	6	[3.5,10.1]	8.9	[5.7,13.5]	226	1.3	[0.3,5.2]
Timor Leste (2016)	651	3.3	[2.0,5.3]	5.9	[4.2,8.1]	9.1	[6.8,12.2]	450	13.4	[9.9,17.8]	10.1	[7.1,14.2]	23.5	[19.0,28.7]	485	15.7	[11.4,21.2]	9.9	[6.0,15.9]	25.6	[20.4,31.8]	419	0.4	[0.1,1.6]
Europe	1126	3.9	[2.6,5.8]	7.1	[5.5,9.2]	11	[8.8,13.7]	1051	8	[6.2,10.2]	9.2	[7.4,11.3]	17.2	[14.6,20.0]	1086	7.4	[5.5,10.0]	8.3	[6.4,10.7]	15.8	[12.9,19.0]	1043	0.9	[0.4,2.1]
Albania (2008/9)	120	3.5	[1.4,8.5]	6	[2.6,13.3]	9.6	[5.1,17.3]	96	12.5	[6.2,23.7]	14.1	[8.0,23.9]	26.7	[17.5,38.5]	107	22.1	[13.0,35.1]	13.2	[6.0,26.8]	35.3	[24.6,47.8]	96	1.3	[0.2,8.9]
Armenia (2015/6)	165	1	[0.3,3.2]	3.9	[1.4,10.4]	4.9	[2.1,11.0]	160	1.7	[0.4,6.8]	4.6	[2.4,8.6]	6.2	[3.4,11.2]	159	2	[0.5,8.2]	6.3	[3.0,12.9]	8.3	[4.4,15.2]	157	0	[0.0,0.0]
Kyrgyzstan (2012)	421	2	[0.4,8.5]	4.6	[2.8,7.2]	6.5	[3.3,12.7]	405	3.7	[2.2,6.3]	4	[2.1,7.3]	7.7	[5.2,11.3]	413	5.1	[2.5,10.3]	6.6	[4.0,10.6]	11.7	[8.0,17.0]	389	1.5	[0.6,3.8]
Tajikistan (2012)	420	5.4	[3.5,8.4]	9.2	[6.6,12.9]	14.7	[11.3,18.9]	390	10.9	[8.0,14.7]	12.3	[9.5,15.8]	23.2	[19.1,27.8]	407	7.6	[5.0,11.5]	8.9	[6.3,12.6]	16.5	[12.4,21.8]	401	0.1	[0.0,0.8]
Eastern Mediterranean	3943	6.6	[5.3,8.1]	12.5	[10.8,14.3]	19	[16.9,21.4]	3529	8.1	[6.7,9.9]	7.9	[6.5,9.7]	16	[14.0,18.3]	3685	11.7	[9.8,13.8]	10.6	[9.0,12.4]	22.2	[19.7,24.9]	3448	1.1	[0.6,1.9]
Egypt (2014)	1479	3.3	[2.4,4.7]	6.9	[5.6,8.6]	10.3	[8.5,12.3]	1273	9.3	[7.5,11.4]	7	[5.5,8.8]	16.3	[14.0,18.8]	1346	11.5	[9.5,13.8]	9.9	[8.2,12.0]	21.4	[18.8,24.3]	1214	0.6	[0.3,1.4]
Jordan (2012)	541	2.2	[0.6,7.1]	2.9	[1.3,6.4]	5.1	[2.6,9.7]	525	2.4	[0.9,6.3]	2.8	[1.0,7.4]	5.2	[2.6,10.0]	530	1.9	[1.1,3.1]	10.8	[6.4,17.8]	12.7	[8.1,19.4]	523	1.1	[0.2,7.1]
Pakistan (2012/3)	345	9.4	[6.4,13.8]	19.7	[15.6,24.6]	29.2	[23.7,35.2]	294	6.5	[3.7,11.2]	8.2	[5.0,13.1]	14.6	[10.3,20.4]	303	13.7	[9.5,19.5]	11.4	[7.9,16.1]	25.1	[19.3,32.0]	283	1.6	[0.6,4.3]
Yemen (2013)	1578	11.1	[9.3,13.1]	15.6	[13.6,17.9]	26.7	[24.2,29.3]	1437	9.3	[7.6,11.4]	11	[9.2,13.1]	20.3	[17.7,23.2]	1506	9.2	[7.6,11.0]	10.7	[9.0,12.7]	19.9	[17.6,22.3]	1428	1.3	[0.8,2.1]
Total	56734	8.1	[7.8,8.5]	11.9	[11.5,12.4]	20.1	[19.5,20.7]	51913	9.6	[9.2,10.0]	11.7	[11.2,12.3]	21.3	[20.7,22.3]	53881	8.4	[8.0,8.8]	9.2	[8.8,9.7]	17.6	[17.0,18.2]	50908	2	[1.8,2.2]

### Sheet: Regional summary
Country (year)	N	Severe Underweight		Moderate Underweight		Global Underweight		N	Severe Wasting		Moderate wasting		Global wasting		N	Severe Stunting		Moderate Stunting		Global Stunting		N	Concurrently wasted and stunted
		%	[95% CI]	%	[95% CI]	%	[95% CI]		%	[95% CI]	%	[95% CI]	%	[95% CI]		%	[95% CI]	%	[95% CI]	%	[95% CI]		%	[95% CI]
West and Central Africa	13680	6.2	[5.6,7.0]	8	[7.3,8.8]	14.3	[13.2,15.3]	12683	8.2	[7.4,9.1]	9.2	[8.4,10.0]	17.4	[16.4,18.5]	13012	6.8	[6.1,7.5]	7	[6.4,7.7]	13.8	[12.9,14.8]	12403	1.3	[1.0,1.7]
East and Southern Africa	8640	3.1	[2.4,3.9]	5.6	[4.6,6.7]	8.7	[7.4,10.1]	8046	3.9	[3.1,4.9]	6.1	[5.1,7.4]	10	[8.7,11.6]	8264	6.3	[5.4,7.4]	7.9	[6.9,9.2]	14.3	[12.8,15.8]	7926	0.7	[0.4,1.1]
Americas	4957	2.3	[1.8,3.0]	4.7	[4.0,5.6]	7	[6.1,8.1]	4832	1.1	[0.6,1.8]	2	[1.6,2.6]	3.1	[2.4,3.9]	4896	5.4	[4.6,6.3]	11.4	[10.2,12.6]	16.8	[15.4,18.2]	4815	0.2	[0.1,0.5]
South East Asia + Western Pacific	24388	11.2	[10.7,11.8]	16.1	[15.4,16.9]	27.3	[26.4,28.3]	21772	12.8	[12.1,13.6]	16.1	[15.2,17.0]	28.9	[27.9,30.0]	22938	9.4	[8.9,10.0]	10.2	[9.5,11.0]	19.7	[18.8,20.5]	21273	3	[2.7,3.3]
Europe	1126	3.9	[2.6,5.8]	7.1	[5.5,9.2]	11	[8.8,13.7]	1051	8	[6.2,10.2]	9.2	[7.4,11.3]	17.2	[14.6,20.0]	1086	7.4	[5.5,10.0]	8.3	[6.4,10.7]	15.8	[12.9,19.0]	1043	0.9	[0.4,2.1]
Eastern Mediterranean	3943	6.6	[5.3,8.1]	12.5	[10.8,14.3]	19	[16.9,21.4]	3529	8.1	[6.7,9.9]	7.9	[6.5,9.7]	16	[14.0,18.3]	3685	11.7	[9.8,13.8]	10.6	[9.0,12.4]	22.2	[19.7,24.9]	3448	1.1	[0.6,1.9]
Total	56734	8.1	[7.8,8.5]	11.9	[11.5,12.4]	20.1	[19.5,20.7]	51913	9.6	[9.2,10.0]	11.7	[11.2,12.3]	21.3	[20.7,22.3]	53881	8.4	[8.0,8.8]	9.2	[8.8,9.7]	17.6	[17.0,18.2]	50908	2	[1.8,2.2]
