## Supplemental File 2 for "Infant malnutrition in low- and middle-income countries: assessment and prevalence of small and nutritionally at-risk infants aged under 6 months in 54 Demographic & Health Survey datasets"

### Sheet: Sheet1
Country (Survey date)	Income status (World Bank 2020)	<6m estimates by country	No. underweight	No. severe underweight	No. moderate underweight	No. wasted infants	No. severely wasted	No. moderately wasted	No. stunted	No. severely stunted	No. moderately stunted	No. concurrently wasted and stunted	Population weight	Population-weighted prevalence underweight	Population-weighted prevalence severe underweight	Population-weighted prevalence moderate underweight	Population-weighted prevalence wasted infants	Population-weighted prevalence severely wasted	Population-weighted prevalence moderately wasted	Population-weighted prevalence stunted	Population-weighted prevalence severely stunted	Population-weighted prevalence moderately stunted	Population-weighted prevalence concurrently wasted and stunted
Burkina Faso (2010)	Low	721172	131253	49760.8	81492.4	179572	80771.2	98800.5	95194.6	44712.6	50482	15144.6	0.545556	0.0992912	0.0376434	0.0616478	0.135843	0.0611023	0.0747412	0.0720134	0.0338245	0.0381889	0.0114567
Cameroon (2011)	Lower-middle	846078	64301.9	29612.7	34689.2	87146	28766.6	58379.3	131142	51610.7	79531.3	3384.31	0.640046	0.0486435	0.0224016	0.0262419	0.0659247	0.0217615	0.0441631	0.0992071	0.0390428	0.0601643	0.00256018
Chad (2014/5)	Low	614095	81060.5	35617.5	45443	103782	40530.3	63251.8	65094.1	30704.8	34389.3	10439.6	0.464554	0.0613211	0.0269441	0.034377	0.0785096	0.0306606	0.0478491	0.0492427	0.0232277	0.026015	0.00789742
Congo (2011/2)	Lower-middle	166256	10972.9	2826.36	8146.57	11139.2	3990.16	7149.03	12303	4488.93	7814.06	166.257	0.125771	0.00830086	0.0021381	0.00616276	0.00842663	0.0030185	0.00540814	0.00930703	0.00339581	0.00591122	0.000125771
DRC (2013/4)	Low	3.29579e+06	342762	112057	230705	425157	168085	257072	570172	290030	280142	32957.9	2.49322	0.259295	0.0847695	0.174525	0.321625	0.127154	0.194471	0.431327	0.219403	0.211924	0.0249322
Gambia (2013)	Low	85287	11854.9	5373.08	6481.81	14072.4	7761.12	6311.24	16460.4	8699.27	7761.12	341.148	0.0645184	0.00896806	0.00406466	0.0049034	0.0106455	0.00587117	0.00477436	0.012452	0.00658088	0.00587117	0.000258074
Ghana (2014)	Lower-middle	842649	29492.7	10111.8	19380.9	58142.8	11797.1	46345.7	70782.5	42975.1	27807.4	4213.24	0.637452	0.0223108	0.00764942	0.0146614	0.0439842	0.00892433	0.0350599	0.053546	0.03251	0.0210359	0.00318726
Guinea (2012)	Low	437081	44582.3	16172	28410.3	57257.6	32344	24913.6	49827.2	17046.2	32781.1	2185.41	0.330646	0.0337258	0.0122339	0.021492	0.0433146	0.0244678	0.0188468	0.0376936	0.0128952	0.0247984	0.00165323
Ivory Coast (2011/2)	Lower-middle	859178	122003	42958.9	79044.3	128877	54128.2	74748.4	136609	55846.5	80762.7	5155.07	0.649955	0.0922937	0.0324978	0.0597959	0.0974933	0.0409472	0.0565461	0.103343	0.0422471	0.0610958	0.00389973
Liberia (2013)	Low	152525	8541.4	2287.88	6253.52	9761.6	3813.12	5948.48	14032.3	5185.85	8846.45	610.1	0.115383	0.00646145	0.00173074	0.0047307	0.00738451	0.00288457	0.00449994	0.0106152	0.00392302	0.00669221	0.000461532
Mali (2012/3)	Low	753395	115269	48970.7	66298.8	152186	77599.7	74586.1	113009	44450.3	68558.9	13561.1	0.569933	0.0871997	0.0370456	0.0501541	0.115126	0.058703	0.0564233	0.0854899	0.033626	0.0518639	0.0102588
Niger (2012)	Low	1.0109e+06	200158	94013.6	106144	206223	83904.6	122319	187016	87948.2	99068.1	25272.5	0.76473	0.151417	0.0711199	0.0802967	0.156005	0.0634726	0.0925324	0.141475	0.0665315	0.0749436	0.0191183
Nigeria (2013)	Lower-middle	7019249	1.48808e+06	687886	800194	1.72674e+06	877406	849329	1.17221e+06	617694	554521	126346	5.30996	1.12571	0.520376	0.605336	1.30625	0.663745	0.642505	0.886764	0.467277	0.419487	0.0955793
Senegal (2017)	Lower-middle	528936	20628.5	10578.7	10049.8	37554.4	14281.3	23273.2	24860	12165.5	12694.5	1057.87	0.400132	0.0156052	0.00800264	0.00760251	0.0284094	0.0108036	0.0176058	0.0188062	0.00920304	0.00960317	0.000800264
Sierra Leone (2013)	Low	238971	32261.1	17205.9	15055.2	23419.2	11709.6	11709.6	59503.8	33455.9	26047.8	5974.28	0.180778	0.024405	0.013016	0.011389	0.0177163	0.00885813	0.00885813	0.0450138	0.0253089	0.0197048	0.00451945
Togo (2013/4)	Low	250976	31623	10541	21082	23089.8	8031.23	15058.6	38650.3	12297.8	26352.5	2258.78	0.18986	0.0239223	0.00797411	0.0159482	0.0174671	0.00607551	0.0113916	0.0292384	0.00930313	0.0199353	0.00170874
Angola (2016/6)	Lower-middle	1198355	115042	33553.9	81488.1	55124.3	16777	38347.4	140208	64711.2	75496.4	1198.36	0.906538	0.0870277	0.0253831	0.0616446	0.0417008	0.0126915	0.0290092	0.106065	0.0489531	0.0571119	0.000906538
Burundi (2016/7)	Low	420530	33642.4	10933.8	22708.6	17241.7	3784.77	13456.9	57612.5	12615.9	44996.7	841.059	0.318125	0.02545	0.00827124	0.0171787	0.0130431	0.00286312	0.01018	0.0435831	0.00954374	0.0340393	0.000636249
Comoros (2012)	Lower-middle	25094.5	3789.27	2609.83	1179.44	4491.92	2534.54	1957.37	4065.31	1606.05	2459.26	552.079	0.0189836	0.00286653	0.0019743	0.000892231	0.00339807	0.00191735	0.00148072	0.00307535	0.00121495	0.0018604	0.00041764
Ethiopia (2016)	Low	3.44836e+06	310352	103451	206901	524150	200005	324145	351732	134486	217246	17241.8	2.60863	0.234777	0.0782589	0.156518	0.396512	0.151301	0.245211	0.26608	0.101737	0.164344	0.0130432
Gabon (2012)	Upper-middle	65722.5	4337.69	1117.28	3220.4	3614.74	1248.73	2366.01	7360.92	3549.02	3811.9	0	0.0497181	0.0032814	0.000845208	0.00243619	0.0027345	0.000944644	0.00178985	0.00556843	0.00268478	0.00288365	0
Kenya (2014)	Lower-middle	1.41523e+06	83498.7	24058.9	59439.7	56609.3	22643.7	33965.6	179734	76422.5	103312	11321.9	1.0706	0.0631655	0.0182002	0.0449653	0.0428241	0.0171296	0.0256945	0.135966	0.0578125	0.078154	0.00856482
Lesotho (2014)	Lower-middle	52803	1425.68	369.621	1056.06	2323.33	475.227	1848.11	9821.36	3643.41	6177.95	264.015	0.0399447	0.00107851	0.000279613	0.000798894	0.00175757	0.000359502	0.00139806	0.00742972	0.00275619	0.00467353	0.000199724
Malawi (2015/6)	Low	600712	34841.3	13215.7	21625.6	24028.5	8409.97	15618.5	82898.3	28233.5	54664.8	1201.42	0.45443	0.0263569	0.00999746	0.0163595	0.0181772	0.00636202	0.0118152	0.0627113	0.0213582	0.0413531	0.00090886
Mozambique (2011)	Low	1071856	173641	83604.8	90035.9	121120	51449.1	69670.6	333347	180072	153275	23580.8	0.810844	0.131357	0.0632458	0.0681109	0.0916253	0.0389205	0.0527048	0.252172	0.136222	0.115951	0.0178386
Namibia (2013)	Upper-middle	67254.5	4035.27	1815.87	2219.4	8339.56	4909.58	3429.98	7734.27	2959.2	4775.07	269.018	0.0508771	0.00305262	0.00137368	0.00167894	0.00630876	0.00371403	0.00259473	0.00585086	0.00223859	0.00361227	0.000203508
Rwanda (2014/5)	Low	395593	17010.5	7120.67	9889.83	22548.8	7516.27	15032.5	61316.9	24922.4	36394.6	0	0.29926	0.0128682	0.00538669	0.00748151	0.0170578	0.00568595	0.0113719	0.0463854	0.0188534	0.027532	0
Sao Tome and Principe (2008/9)	Lower-middle	6445.5	1643.6	702.559	941.043	676.777	412.512	264.265	3003.6	2165.69	837.915	251.375	0.00487593	0.00124336	0.000531476	0.000711886	0.000511972	0.000312059	0.000199913	0.00227218	0.00163831	0.000633871	0.000190161
Tanzania (2015/6)	Lower-middle	2.02753e+06	68936	22302.8	46633.2	192615	83128.8	109487	137872	50688.3	87183.8	14192.7	1.5338	0.0521491	0.0168718	0.0352773	0.145711	0.0628857	0.0828251	0.104298	0.0383449	0.0659533	0.0107366
Uganda (2016)	Low	1.59782e+06	100663	44739.1	55923.9	123032	75097.8	47934.7	132619	62315.2	70304.3	3195.65	1.20873	0.0761501	0.0338445	0.0423056	0.0930723	0.0568104	0.0362619	0.100325	0.0471405	0.0531842	0.00241746
Zambia (2013/4)	Lower-middle	600316	42622.4	10205.4	32417.1	50426.5	21611.4	28815.2	97251.2	43222.8	54028.4	600.316	0.45413	0.0322433	0.00772022	0.024523	0.038147	0.0163487	0.0217983	0.0735691	0.0326974	0.0408717	0.00045413
Zimbabwe (2015)	Lower-middle	391264	11737.9	3521.38	8216.54	19563.2	8607.81	10955.4	44995.4	21519.5	23475.8	0	0.295986	0.00887957	0.00266387	0.0062157	0.0147993	0.00651168	0.0082876	0.0340383	0.0162792	0.0177591	0
Bolivia (2008)	Lower-middle	236998	18011.8	5924.95	12086.9	10427.9	4028.97	6398.95	31994.7	11612.9	20381.8	710.994	0.179286	0.0136257	0.00448214	0.00914357	0.00788857	0.00304786	0.00484071	0.0242036	0.00878499	0.0154186	0.000537857
Dominican Republic (2013)	Upper-middle	200246	8810.85	1802.22	7008.63	14417.7	6808.38	7609.37	21426.4	6007.39	15419	0	0.151484	0.00666528	0.00136335	0.00530193	0.0109068	0.00515044	0.00575638	0.0162087	0.00454451	0.0116642	0
Guatemala (2014/5)	Upper-middle	417939	31763.4	14209.9	17553.4	3761.45	835.878	2925.57	123292	39704.2	83587.8	0	0.316165	0.0240285	0.0107496	0.0132789	0.00284548	0.00063233	0.00221315	0.0932686	0.0300357	0.063233	0
Guyana (2009)	Upper-middle	14453.5	3064.14	1647.7	1416.44	1748.87	1040.65	708.221	3743.46	1719.97	2023.49	0	0.0109339	0.00231798	0.00124646	0.00107152	0.001323	0.000787238	0.000535759	0.00283187	0.00130113	0.00153074	0
Haiti (2016/7)	Low	253986	14477.2	2031.89	12445.3	20572.9	6095.68	14477.2	23366.8	11937.4	11429.4	507.973	0.192137	0.0109518	0.0015371	0.00941472	0.0155631	0.00461129	0.0109518	0.0176766	0.00903045	0.00864617	0.000384274
Honduras (2011/2)	Lower-middle	208758	17326.9	6262.72	11064.1	6471.48	1878.82	4592.67	31313.6	8350.3	22963.3	1461.3	0.157922	0.0131075	0.00473766	0.00836987	0.00489558	0.0014213	0.00347429	0.0236883	0.00631688	0.0173714	0.00110545
Peru (2012)	Upper-middle	603129	43425.3	13268.8	30156.5	3015.64	0	3015.64	83834.9	22918.9	60916	2412.52	0.456258	0.0328506	0.0100377	0.0228129	0.00228129	0	0.00228129	0.0634199	0.0173378	0.0460821	0.00182503
Bangladesh (2014)	Lower-middle	2.85239e+06	550511	159734	390777	576183	151177	425006	405039	108391	296649	54195.4	2.15779	0.416454	0.120836	0.295617	0.435874	0.114363	0.321511	0.306406	0.0819961	0.22441	0.040998
Cambodia (2014)	Lower-middle	354380	54220.2	20199.7	34020.5	45006.3	19136.5	25869.8	55992.1	24452.3	31539.9	1771.9	0.268084	0.0410168	0.0152808	0.025736	0.0340466	0.0144765	0.0195701	0.0423572	0.0184978	0.0238595	0.00134042
India (2015/5)	Lower-middle	2.38554e+07	7.03735e+06	2.98193e+06	4.05542e+06	7.41903e+06	3.43518e+06	3.98385e+06	5.00964e+06	2.52867e+06	2.48096e+06	787229	18.0463	5.32365	2.25579	3.06787	5.61239	2.59866	3.01373	3.78972	1.91291	1.87681	0.595527
Maldives (2009)	Upper-middle	6767	1184.22	446.622	737.603	1082.72	406.02	676.7	1157.16	581.962	575.195	169.175	0.00511914	0.000895849	0.000337863	0.000557986	0.000819062	0.000307148	0.000511914	0.000875373	0.000440246	0.000435127	0.000127978
Myanmar (2015/6)	Lower-middle	921032	77366.7	16578.6	60788.1	116971	35920.2	81050.8	70919.5	21183.7	49735.7	2763.1	0.696748	0.0585268	0.0125415	0.0459853	0.0884869	0.0271732	0.0613138	0.0536496	0.0160252	0.0376244	0.00209024
Nepal (2016)	Lower-middle	543302	51613.7	16299.1	35314.7	82582	30424.9	52157	48353.9	15755.8	32598.1	7062.93	0.411001	0.0390451	0.01233	0.026715	0.0624721	0.023016	0.0394561	0.036579	0.011919	0.02466	0.00534301
Timor Leste (2016)	Lower-middle	38367.5	3529.81	1266.13	2263.68	9016.36	5141.24	3875.12	9822.08	6023.7	3798.38	153.47	0.0290245	0.00267025	0.000957807	0.00171244	0.00682075	0.00388928	0.00293147	0.00743026	0.00455684	0.00287342	0.000116098
Albania (2008/9)	Upper-middle	31938.5	3034.16	1117.85	1916.31	8495.64	3992.31	4503.33	11274.3	7058.41	4215.88	415.201	0.024161	0.0022953	0.000845636	0.00144966	0.00642683	0.00302013	0.0034067	0.00852884	0.00533958	0.00318925	0.000314093
Armenia (2015/6)	Upper-middle	39442	1932.66	394.42	1538.24	2484.85	670.514	1814.33	3273.69	788.84	2484.85	0	0.0298373	0.00146203	0.000298373	0.00116366	0.00187975	0.000507234	0.00137252	0.0024765	0.000596746	0.00187975	0
Kyrgyzstan (2012)	Upper-middle	140727	9287.98	2814.54	6473.44	10836	5206.9	5629.08	16465.1	7177.08	9287.98	2110.9	0.106458	0.00702623	0.00212916	0.00489707	0.00819726	0.00393894	0.00425832	0.0124556	0.00542936	0.00702623	0.00159687
Tajikistan (2012)	Low	272184	39738.9	14698	25041	63146.8	29668.1	33478.7	44910.4	20686	24224.4	272.185	0.205904	0.0300619	0.0111188	0.0189431	0.0477697	0.0224435	0.0253262	0.0339741	0.0156487	0.0183254	0.000205904
Egypt (2014)	Lower-middle	2.40635e+06	245447	79409.5	166038	392235	223790	168444	514958	276730	238228	14438.1	1.82037	0.185677	0.0600721	0.125605	0.29672	0.169294	0.127426	0.389559	0.209342	0.180216	0.0109222
Jordan (2012)	Upper-middle	201729	10288.2	4438.04	5850.14	10489.9	4841.5	5648.41	25619.6	3832.85	21786.7	2219.02	0.152605	0.00778286	0.00335731	0.00442555	0.00793547	0.00366252	0.00427294	0.0193808	0.0028995	0.0164814	0.00167866
Pakistan (2012/3)	Lower-middle	5750420	1.67337e+06	540539	1.13283e+06	845312	373777	471534	1.44336e+06	787808	655548	92006.7	4.35011	1.26588	0.40891	0.856972	0.639466	0.282757	0.356709	1.09188	0.595965	0.495913	0.0696018
Yemen (2013)	Low	825336	220365	91612.2	128752	167543	76756.2	90786.9	164242	75930.9	88310.9	10729.4	0.624354	0.166703	0.0693033	0.0973993	0.126744	0.058065	0.068679	0.124247	0.0574406	0.0668059	0.00811661
	TOTAL	7.13827e+07	1.38582e+07	5.51592e+06	8.34226e+06	1.42809e+07	6.43031e+06	7.85055e+06	1.25524e+07	6.05977e+06	6.49267e+06	1.30441e+06	POOLED Estimates	0.194139	0.0772725	0.116867	0.20006	0.0900821	0.109978	0.175847	0.0848913	0.0909557	0.0182734
